# Adeno-associated virus type 2 in children from the United States with acute severe hepatitis

**DOI:** 10.1101/2022.09.19.22279829

**Authors:** Venice Servellita, Alicia Sotomayor Gonzalez, Daryl M. Lamson, Abiodun Foresythe, Hee Jae Huh, Adam L. Bazinet, Nicholas H. Bergman, Robert L. Bull, Karla Y. Garcia, Jennifer S. Goodrich, Sean P. Lovett, Kisha Parker, Diana Radune, April Hatada, Chao-Yang Pan, Kyle Rizzo, J Bradford Bertumen, Christina Morales, Paul E. Oluniyi, Jenny Nguyen, Jessica Tan, Doug Stryke, Rayah Jaber, Matthew T. Leslie, Zin Lyons, Hayden Hedman, Umesh Parashar, Maureen Sullivan, Kelly Wroblewski, M. Steven Oberste, Jacqueline E. Tate, Julia M. Baker, David Sugerman, Caelin Potts, Xiaoyan Lu, Preeti Chhabra, CDC Pediatric Hepatitis of Unknown Etiology Working Group, L. Amanda Ingram, Henry Shiau, William Britt, Luz Helena Gutierrez Sanchez, Caroline Ciric, Christina A. Rostad, Jan Vinjé, Hannah L. Kirking, Debra A. Wadford, R. Taylor Raborn, Kirsten St. George, Charles Y. Chiu

## Abstract

As of August 2022, cases of acute severe hepatitis of unknown etiology in children have been reported from 35 countries, including the United States. Here we used PCR testing, viral enrichment based sequencing, and agnostic metagenomic sequencing to analyze 27 samples, including nasopharyngeal swab, stool, plasma, and/or whole blood, from 16 such cases from 6 states (Alabama, California, Florida, Illinois, North Carolina, and South Dakota) presenting from October 1, 2021 to May 22, 2022, in parallel with whole blood samples from 45 controls. Among the 13 cases for whom whole blood was available, adeno-associated virus 2 (AAV2) sequences were detected in 92% (12 of 13) (p<0.001), while adenovirus sequences were detected in 100%, of which 11 (84.6%) were genotyped as human adenovirus type 41 (HAdV-41), one as HAdV-40, and one as HAdV-2. Co-infections of herpesviruses, Epstein-Barr virus (EBV) or human herpesvirus 6 (HHV-6), and/or enterovirus A71 (EV-A71) were also detected in all 13 cases. In contrast, AAV2 and HAdV-41 were not detected in any control, and EBV, HHV-6, or EV-A71 were each only detected in one or two of 45 controls (p<0.001). Analysis of assembled AAV2 viral genome sequences identified 35 coding mutations relative to the AAV2 reference genome, predominantly located in the VP1 capsid and assembly-activating protein (AAP) proteins, and AAV2 genomes from cases clustered together by phylogenetic analysis. Our findings of a distinct AAV2 strain in nearly all cases of acute severe hepatitis of unknown etiology in conjunction with one or more infecting helper viruses suggest that disease pathogenesis and/or severity may be related to co-infection with AAV2.
