## Extended Data Table 2 for "Adeno-associated virus type 2 in children from the United States with acute severe hepatitis"

### Sheet: Extended Data Table 1
Gene	Variant	Variant (Abbreviation)	Case Frequency (%, #)	Reported / Case Frequency (%) in Ho, et al, 2022	13_FL	15_IL	16_SD	1_AL	2_AL	2_AL_LT	3_AL	4_AL	5_AL	7_AL	8_AL	9_CA	12_CA
Rep 78	Thr183Ala	T183A	100%, 12 of 12	yes, 100%	X	X	X	X	X	X	X	X	X	X	X	X	X
Rep 78	Lys474Gln	K474Q	42.9%, 3 of 7	no	X	⎼	⎼	nc	X	X	⎼	⎼	nc	X	nc	nc	nc
Rep 78	Val508Ala	V508A	100%, 4 of 4	yes, 100%	X	X	X	nc	X	nc	nc	nc	nc	X	nc	nc	nc
Rep 78	Thr605Ser	T605S	40%, 3 of 5	no	X	⎼	⎼	nc	X	X	⎼	nc	nc	nc	nc	nc	nc
Rep 78	Leu609Met/Val	L609M/V	66%, 2 of 3	yes, 89%	⎼	X (L609M)	X (L609V)	nc	nc	nc	nc	nc	nc	nc	nc	nc	nc
Rep 78	Phe619Ser	F619S	100%, 3 of 3	yes, 100%	X	X	X	nc	nc	nc	nc	nc	nc	nc	nc	nc	nc
VP1	Arg81Gln	R81Q	54.5%, 6 of 11	no	⎼	⎼	⎼	X	⎼	⎼	X	X	X	X	-	nc	X
VP1	Val125Ile	V125I	60%, 6 of 10	no	X	⎼	X	X	X	X	X	⎼	⎼	⎼	X	nc	nc
VP1	Val151Ala	V151A	81.8%, 9 of 11	yes, 89%	X	X	X	X	X	X	X	X	X	⎼	X	⎼	nc
VP1	Ala162Ser	A162S	55.6%, 5 of 9	no	X	⎼	X	X	X	X	X	⎼	nc	⎼	nc	⎼	nc
VP1	Thr205Ser	T205S	50% (3 of 6)	no	X	⎼	X	nc	X	⎼	nc	⎼	nc	⎼	nc	nc	nc
VP1	Asn312Ser	N312S	60%, 3 of 5	no	X	-	X	nc	X	X	nc	⎼	nc	nc	nc	nc	nc
VP1	Arg447Lys	R447K	36.3%, 4 of 11	no	X	X	⎼	⎼	⎼	⎼	⎼	X	⎼	X	⎼	nc	⎼
VP1	Gln457Met	Q457M	87.5%, 7 of 8	yes, 100%	X	⎼	X	X	X	X	nc	X	nc	X	nc	nc	X
VP1	Ser492Ala	S492A/N	100%, 3 of 3	yes, 100%	X (S492A)	X (S492N)	X (S492A)	nc	nc	nc	nc	nc	nc	nc	nc	nc	nc
VP1	Glu499Asp	E499D	100%, 4 of 4	yes, 100%	X	X	X	nc	nc	X	nc	nc	nc	nc	nc	nc	nc
VP1	Phe533Tyr	F533Y	66.7%, 2 of 3	yes, 100%	X	⎼	X	nc	nc	nc	nc	nc	nc	nc	nc	nc	nc
VP1	Arg585Ser	R585S	100%, 11 of 11	yes, 100%	X	X	X	X	X	X	X	X	X	X	X	nc	X
VP1	Arg588Thr	R588T	100%, 11 of 11	yes, 100%	X	X	X	X	X	X	X	X	X	X	X	nc	X
VP1	Ala593Ser	A593S	63.6%. 7 of 11	no	⎼	⎼	X	⎼	X	X	X	X	X	X	⎼	nc	X
AAP	Gln6Pro	Q6P	50%, 3 of 6	yes, 100%	X	X	X	nc	⎼	⎼	nc	nc	nc	⎼	nc	nc	nc
AAP	Glu70Ala	E70A	100%, 13 of 13	yes, 100%	X	X	X	X	X	X	X	X	X	X	X	X	X
AAP	Pro73Leu	P73L	100%, 13 of 13	yes, 100%	X	X	X	X	X	X	X	X	X	X	X	X	X
AAP	Thr80Ile	T80I	100%, 10 of 10	yes, 100%	X	X	X	X	X	X	X	X	X	X	nc	X	nc
AAP	Ser81Cys	S81C	100%, 10 of 10	yes, 100%	X	X	X	X	X	X	X	X	X	X	nc	X	nc
AAP	Asn83ser	N83S	100%, 10 of 10	yes, 89%	X	X	X	X	X	X	X	X	X	X	nc	X	nc
AAP	Lys84Arg	K84R	90%, 9 of 10	yes, 67%	X	X	X	X	X	X	X	X	X	X	nc	⎼	nc
AAP	Arg92Ala	R92A	66.7%, 5 of 6	no	X	⎼	X	X	X	X	nc	nc	nc	⎼	nc	nc	nc
AAP	Ile95Thr	I95T	100%, 6 of 6	yes, 100%	X	X	X	X	X	X	nc	nc	nc	X	nc	nc	nc
AAP	Leu103Pro	L103P	100%, 5 of 5	yes, 56%	X	X	X	X	X	X	nc	nc	nc	nc	nc	nc	nc
AAP	Phe116Ser	F116S	67%, 2 of 3	yes, 67%	X	⎼	X	nc	nc	nc	nc	nc	nc	nc	nc	nc	nc
AAP	His117Pro	H117P	67%, 2 of 3	yes, 67%	X	⎼	X	nc	nc	nc	nc	nc	nc	nc	nc	nc	nc
AAP	Asp132Gly	D132G	60%, 3 of 5	yes, 67%	X	⎼	X	nc	X	X	nc	⎼	nc	nc	nc	nc	nc
AAP	Thr137Ala	T137A	60%, 3 of 5	yes, 67%	X	⎼	X	nc	X	X	nc	⎼	nc	nc	nc	nc	nc
AAP	Lys147Arg	K147R	80%, 4 of 5	yes, 67%	X	X	X	nc	X	X	nc	⎼	nc	nc	nc	nc	nc
