## Extended Data Table 1 for "Adeno-associated virus type 2 in children from the United States with acute severe hepatitis"

### Sheet: Sheet1
Patient ID	Sample type	Collection date	State	Cohort	Cohort Type	ALT level (IU/L)	AST level (IU/L)	Clinical Outcome (1= recovered, 2=still hospitalized, 3= liver transplant)	Reason for Hospitalization	Adenovirus PCR Result	Adenovirus Ct	Ad Hexon type (HVR1-5)	CMV PCR Result	EBV PCR Result	EBV Ct	HHV-6 PCR Result	HHV-6 Ct	Method of Viral Enrichment	Ad41 Targeted Sequencing	# of Ad41 reads	% Ad41 genome coverage	AAV-2 Targeted Sequencing	# of AAV reads	% AAV2 genome coverage	Metagenomic Sequencing (AdV reads)	Metagenomic sequencing (AAV reads)	Metagenomic sequencing (other viral reads)
1_AL	whole blood	October 2021	Alabama	Case	Acute Severe Hepatitis	4695.8	4000	3	Acute Severe Hepatitis	POS	33.69	F41	NEG	POS	36.71	POS	36.5	tilng multiplexed amplicon PCR	Detected	102	0.097	Detected	1407	0.71	−	AAV2 (48 reads)	CMV (5)
	whole blood	October 2021	Alabama	Case	Acute Severe Hepatitis				Acute Severe Hepatitis	POS	33.535	F41	NEG	POS	37.43	POS	37.59								−
	whole blood	October 2021	Alabama	Case	Acute Severe Hepatitis				Acute Severe Hepatitis	POS	34.685	F41	NEG	POS	35.15	POS	34.65								−
2_AL	whole blood	October 2021	Alabama	Case	Acute Severe Hepatitis	3854.3	4000	3	Acute Severe Hepatitis	POS	32.335	F41	NEG	NEG	−	POS	40.11	tilng multiplexed amplicon PCR	Detected	627	0.354	Detected	65047	0.88	−	AAV2 (75 reads in DNA library, 22 reads in RNA library)	EBV (4)
	whole blood	October 2021	Alabama	Case	Acute Severe Hepatitis				Acute Severe Hepatitis	POS	32.115	F41	NEG	POS	39.46	POS	38.52								−
	whole blood	November 2021	Alabama	Case	Acute Severe Hepatitis				Acute Severe Hepatitis	POS	33.35	F41	NEG	POS	42.57	NEG	−								−
	whole blood	November 2021	Alabama	Case	Acute Severe Hepatitis				Acute Severe Hepatitis	POS	35.64	F41	NEG	NEG	−	NEG	−								−
	liver tissue	November 2021	Alabama	Case	Acute Severe Hepatitis				Acute Severe Hepatitis	POS	36.55	untypeable	NEG	POS	38.55	POS	29.63	tilng multiplexed amplicon PCR		5	0.007		26115	0.94	−	AAV2 (14 reads)	−
3_AL	whole blood	October 2021	Alabama	Case	Acute Severe Hepatitis	1724	1963	1	Acute Severe Hepatitis	POS	37.155	untypeable	NEG	POS	42.01	NEG	−	tilng multiplexed amplicon PCR	Detected	14	0.014	Detected	148	0.6	−	−	EV-A71 (36)
	whole blood	November 2021	Alabama	Case	Acute Severe Hepatitis				Acute Severe Hepatitis	POS	36.385	F41	NEG	POS	40.58	POS	38.64	tilng multiplexed amplicon PCR							−
4_AL	whole blood	January 2022	Alabama	Case	Acute Severe Hepatitis	923.3	1573	1	Acute Severe Hepatitis	POS	34.4	F41	NEG	POS	42.04	NEG	−	tilng multiplexed amplicon PCR	Detected	38	0.038	Detected	448	0.71	−	AAV2 (3 reads)	−
	whole blood	February 2022	Alabama	Case	Acute Severe Hepatitis				Acute Severe Hepatitis	POS	35.1	F41	NEG	POS	39.35	NEG	NA	tilng multiplexed amplicon PCR							−		−
5_AL	whole blood	November 2021	Alabama	Case	Acute Severe Hepatitis	2465	2237	1	Acute Severe Hepatitis	POS	35.95	untypeable	NEG	NEG	NEG	POS	38.71	tilng multiplexed amplicon PCR	Detected	9	0.015	Detected	387	0.58	−	−	−
6_AL	whole blood	February 2022	Alabama	Case	Acute Severe Hepatitis	900.4	447	1	Acute Severe Hepatitis	POS	33.45	untypeable	NEG	POS	37.3	POS	37..42	tilng multiplexed amplicon PCR	Not Detected	−	−	Not Detected	−	−	AdV-2 (35 reads)	−	−
7_AL	whole blood	December 2021	Alabama	Case	Acute Severe Hepatitis	784	1679	1	Acute Severe Hepatitis	POS	34.3	untypeable	NEG	POS	37.69	NEG	−	tilng multiplexed amplicon PCR	Detected	21	0.027	Detected	332	0.69	−	−	−
8_AL	whole blood	December 2021	Alabama	Case	Acute Severe Hepatitis	602.9	1222	1	Acute Severe Hepatitis	POS	34.8	untypeable	NEG	POS	38.9	NEG	−	tilng multiplexed amplicon PCR	Detected	50	0.036	Detected	298	0.61	−	−	−
	whole blood	November 2022	Alabama	Case	Acute Severe Hepatitis				Acute Severe Hepatitis	POS	34.45	F41	NEG	POS	38.08	POS	39.69	tilng multiplexed amplicon PCR							−	−	−
9_CA	plasma	April 2022	California	Case	Acute Severe Hepatitis	1725	2334	1	Acute Severe Hepatitis	NEG	−	−	NEG	POS	−	NEG	−	tilng multiplexed amplicon PCR	Not Detected	−	−	Not Detected	NA	NA	−	−	−
	whole blood	April 2022	California	Case	Acute Severe Hepatitis	1725	2334	1	Acute Severe Hepatitis	POS	33.85	Ad40	NEG	POS	−	NEG	−	tilng multiplexed amplicon PCR	Not Detected	−	−	Detected	15	0.22	−	Adeno-associated virus (5)	−
10_CA	nasopharyngeal swab	May 2022	California	Case	Acute Severe Hepatitis	601	38	1	Acute Severe Hepatitis	POS	22.8	Ad-C (Ad1)	NEG	NEG	−	Not Done	−	tilng multiplexed amplicon PCR	Not Detected	−	−	Not Detected	NA	NA	AdV-1 (5,506 reads)	−	−
11_CA	stool	May 2022	California	Case	Acute Severe Hepatitis	3908	4935	1	Acute Severe Hepatitis	POS	35.2	Ad41	NEG	NEG	−	NEG	−	tilng multiplexed amplicon PCR	Not Detected	−	−	Not Detected	NA	NA	−	−	−
12_CA	whole blood	May 2022	California	Case	Acute Severe Hepatitis	3744	3850	1	Acute Severe Hepatitis	POS	31.2	Ad41	NEG	POS	−	NEG	−	tilng multiplexed amplicon PCR	Not Detected	−	−	Detected	74	0.38	−	Adeno-associated virus (37)	−
	stool	May 2022	California	Case	Acute Severe Hepatitis			1	Acute Severe Hepatitis	NEG	−	−	NEG	POS	−	NEG	−	tilng multiplexed amplicon PCR	Not Detected	−	−		NA	NA	−	−	Picobirnavirus sp. (10)
13_FL	whole blood	April 2022	Florida	Case	Acute Severe Hepatitis	4424	6797	1	Acute Severe Hepatitis	POS	30.8	Ad41	NEG	POS	30.72	POS	36.59	probe capture	Detected	2448	0.412	Detected	94481	0.986	Not Detected	Adeno-associated virus (197)	HHV-4/EBV (17)
14_NC	plasma	April 2022	North Carolina	Case	Acute Severe Hepatitis	Unknown	Unknown	2	Acute Severe Hepatitis	POS	38.8	INC	NEG	NEG	NEG	NEG	NEG	probe capture	Not Detected	−	−	Detected	26	0.164	Not Detected	Not Detected	Not Detected
15_IL	whole blood	April 2022	Illinois	Case	Acute Severe Hepatitis	2657	3713	1	Acute Severe Hepatitis	POS	29.7	Ad41	NEG	POS	37.76	NEG	NEG	probe capture	Detected	3825	0.45	Detected	119890	0.988	Not Detected	Adeno-associated virus (223)	Not Detected
16_SD	whole blood	May 2022	South Dakota	Case	Acute Severe Hepatitis	1392	987	2	Acute Severe Hepatitis	POS	34.5	Ad41	NEG	NEG	NEG	NEG	NEG	probe capture	Detected	430	0.018	Detected	12862	0.984	Not Detected	Adeno-associated virus (27)	Not Detected
17_CA	whole blood	August 2020	California	Control	Inflammatory	NA	NA	−	Febrile neutropenia	NEG	−	−	NEG	NEG	−	NEG	−	tilng multiplexed amplicon PCR	Not Detected	−	−	Not Detected	−	−	Not Detected	−	Not Detected
18_CA	whole blood	August 2020	California	Control	Non-Inflammatory	NA	NA	−	Trauma	NEG	−	−	NEG	NEG	−	NEG	−	tilng multiplexed amplicon PCR	Not Detected	−	−	Not Detected	−	−	Not Detected	−	Not Detected
19_CA	whole blood	August 2020	California	Control	Non-Inflammatory	NA	NA	−	Behavioral disorder	NEG	−	−	NEG	NEG	−	NEG	−	tilng multiplexed amplicon PCR	Not Detected	−	−	Not Detected	−	−	Not Detected	−	Not Detected
20_CA	whole blood	August 2020	California	Control	Non-Inflammatory	NA	NA	−	Pilonidal cyst	NEG	−	−	NEG	POS	43.7	NEG	−	tilng multiplexed amplicon PCR	Not Detected	−	−	Not Detected	−	−	Not Detected	−	Not Detected
21_CA	whole blood	August 2020	California	Control	Non-Inflammatory	NA	NA	−	Fentanyl overdose	NEG	−	−	NEG	NEG	−	NEG	−	tilng multiplexed amplicon PCR	Not Detected	−	−	Not Detected	−	−	Not Detected	−	Not Detected
22_CA	whole blood	August 2020	California	Control	Non-Inflammatory	NA	NA	−	Trauma	NEG	−	−	NEG	NEG	−	NEG	−	tilng multiplexed amplicon PCR	Not Detected	−	−	Not Detected	−	−	Not Detected	−	Not Detected
23_CA	whole blood	August 2020	California	Control	Inflammatory	NA	NA	−	Appenditis	NEG	−	−	NEG	NEG	−	NEG	−	tilng multiplexed amplicon PCR	Not Detected	−	−	Not Detected	−	−	Not Detected	−	Not Detected
24_CA	whole blood	August 2020	California	Control	Non-Inflammatory	NA	NA	−	Chronic constipation	NEG	−	−	POS (37.55)	NEG	−	NEG	−	tilng multiplexed amplicon PCR	Not Detected	−	−	Not Detected	−	−	Not Detected	−	Not Detected
25_CA	whole blood	August 2020	California	Control	Inflammatory	NA	NA	−	New onset of DM type2	NEG	−	−	NEG	NEG	−	NEG	−	tilng multiplexed amplicon PCR	Not Detected	−	−	Not Detected	−	−	Not Detected	−	Not Detected
26_CA	whole blood	August 2020	California	Control	Non-Inflammatory	NA	NA	−	Seizure	NEG	−	−	NEG	NEG	−	NEG	−	tilng multiplexed amplicon PCR	Not Detected	−	−	Not Detected	−	−	Not Detected	−	Not Detected
27-CA	whole blood	August 2020	California	Control	Non-Inflammatory	NA	NA	−	Leukemia	NEG	−	−	NEG	NEG	−	NEG	−	tilng multiplexed amplicon PCR	Not Detected	−	−	Not Detected	−	−	Not Detected	−	Not Detected
28_CA	whole blood	August 2020	California	Control	Non-Inflammatory	NA	NA	−	Medication overdose	NEG	−	−	NEG	NEG	−	NEG	−	tilng multiplexed amplicon PCR	Not Detected	−	−	Not Detected	−	−	Not Detected	−	Not Detected
29_CA	whole blood	August 2020	California	Control	Non-Inflammatory	NA	NA	−	Hydrocephalus in newborn	NEG	−	−	NEG	NEG	−	NEG	−	tilng multiplexed amplicon PCR	Not Detected	−	−	Not Detected	−	−	Not Detected	−	Not Detected
30_CA	whole blood	August 2020	California	Control	Inflammatory	NA	NA	−	Aspiration pneumonia	NEG	−	−	NEG	NEG	−	NEG	−	tilng multiplexed amplicon PCR	Not Detected	−	−	Not Detected	−	−	Not Detected	−	Not Detected
31_CA	whole blood	August 2020	California	Control	Non-Inflammatory	NA	NA	−	Trauma	NEG	−	−	NEG	NEG	−	NEG	−	tilng multiplexed amplicon PCR	Not Detected	−	−	Not Detected	−	−	Not Detected	−	Not Detected
32_CA	whole blood	August 2020	California	Control	Non-Inflammatory	NA	NA	−	Bell's palsy	NEG	−	−	NEG	NEG	−	NEG	−	tilng multiplexed amplicon PCR	Not Detected	−	−	Not Detected	−	−	Not Detected	−	Not Detected
33_CA	whole blood	November 2021	California	Control	Non-Inflammatory	NA	NA	−	Gallstones	NEG	−	−	NEG	NEG	−	NEG	−	tilng multiplexed amplicon PCR	Not Detected	−	−	Not Detected	−	−	Not Detected	−	Not Detected
34_CA	whole blood	November 2021	California	Control	Non-Inflammatory	NA	NA	−	Anorexia	NEG	−	−	NEG	NEG	−	NEG	−	tilng multiplexed amplicon PCR	Not Detected	−	−	Not Detected	−	−	Not Detected	−	Not Detected
35_CA	whole blood	November 2021	California	Control	Non-Inflammatory	NA	NA	−	Gallstones	NEG	−	−	NEG	NEG	−	NEG	−	tilng multiplexed amplicon PCR	Not Detected	−	−	Not Detected	−	−	Not Detected	−	Not Detected
36_CA	whole blood	November 2021	California	Control	Non-Inflammatory	NA	NA	−	Abdominal pain	NEG	−	−	NEG	NEG	−	NEG	−	tilng multiplexed amplicon PCR	Not Detected	−	−	Not Detected	−	−	Not Detected	−	Not Detected
37_CA	whole blood	November 2021	California	Control	Non-Inflammatory	NA	NA	−	Renal failure	NEG	−	−	POS (33.65)	NEG	−	NEG	−	tilng multiplexed amplicon PCR	Not Detected	−	−	Not Detected	−	−	Not Detected	−	Not Detected
38_CA	whole blood	October 2021	California	Control	Non-Inflammatory	NA	NA	−	Preoperative	NEG	−	−	NEG	NEG	−	NEG	−	tilng multiplexed amplicon PCR	Not Detected	−	−	Not Detected	−	−	Not Detected	−	Not Detected
39_CA	whole blood	March 2022	California	Control	Non-Inflammatory	NA	NA	−	Crohn's disease	NEG	−	−	NEG	NEG	−	NEG	−	tilng multiplexed amplicon PCR	Not Detected	−	−	Not Detected	−	−	Not Detected	−	Not Detected
40_CA	whole blood	March 2022	California	Control	Non-Inflammatory	NA	NA	−	Neuroblastoma of left adrenal gland	NEG	−	−	NEG	NEG	−	NEG	−	tilng multiplexed amplicon PCR	Not Detected	−	−	Not Detected	−	−	Not Detected	−	Not Detected
41_CA	whole blood	March 2022	California	Control	Non-Inflammatory	NA	NA	−	B-cell acute lymphoblastic leukemia relapse	NEG	−	−	NEG	NEG	−	NEG	−	tilng multiplexed amplicon PCR	Not Detected	−	−	Not Detected	−	−	Not Detected	−	Not Detected
42_CA	whole blood	March 2022	California	Control	Non-Inflammatory	NA	NA	−	Generalized abdominal pain	NEG	−	−	NEG	NEG	−	NEG	−	tilng multiplexed amplicon PCR	Not Detected	−	−	Not Detected	−	−	Not Detected	−	Not Detected
43_CA	whole blood	March 2022	California	Control	Non-Inflammatory	NA	NA	−	Hirschsprung's disease (Trisomy 21)	NEG	−	−	NEG	NEG	−	NEG	−	tilng multiplexed amplicon PCR	Not Detected	−	−	Not Detected	−	−	Not Detected	−	Not Detected
45_CA	whole blood	March 2022	California	Control	Non-Inflammatory	NA	NA	−	Abdominal pain	NEG	−	−	NEG	NEG	−	NEG	−	tilng multiplexed amplicon PCR	Not Detected	−	−	Not Detected	−	−	Not Detected	−	Not Detected
46_CA	whole blood	March 2022	California	Control	Non-Inflammatory	NA	NA	−	Embryonal RMS	NEG	−	−	NEG	NEG	−	NEG	−	tilng multiplexed amplicon PCR	Not Detected	−	−	Not Detected	−	−	Not Detected	−	Not Detected
47_CA	whole blood	March 2022	California	Control	Inflammatory	NA	NA	−	Pyelonephritis	NEG	−	−	NEG	NEG	−	NEG	−	tilng multiplexed amplicon PCR	Not Detected	−	−	Not Detected	−	−	Not Detected	−	Not Detected
48_CA	whole blood	March 2022	California	Control	Non-Inflammatory	NA	NA	−	Failure to thrieve	NEG	−	−	NEG	NEG	−	NEG	−	tilng multiplexed amplicon PCR	Not Detected	−	−	Not Detected	−	−	Not Detected	−	Not Detected
49_CA	whole blood	March 2022	California	Control	Non-Inflammatory	NA	NA	−	Epilepsy	NEG	−	−	NEG	NEG	−	NEG	−	tilng multiplexed amplicon PCR	Not Detected	−	−	Not Detected	−	−	Not Detected	−	Not Detected
50_CA	whole blood	March 2022	California	Control	Inflammatory	NA	NA	−	Rhinovirus infection	NEG	−	−	NEG	NEG	−	NEG	−	tilng multiplexed amplicon PCR	Not Detected	−	−	Not Detected	−	−	Not Detected	−	Not Detected
51_CA	whole blood	March 2022	California	Control	Non-Inflammatory	NA	NA	−	Behavioral disorder	NEG	−	−	NEG	NEG	−	NEG	−	tilng multiplexed amplicon PCR	Not Detected	−	−	Not Detected	−	−	Not Detected	−	Not Detected
52_CA	whole blood	March 2022	California	Control	Non-Inflammatory	NA	NA	−	Behavioral disorder	NEG	−	−	NEG	NEG	−	NEG	−	tilng multiplexed amplicon PCR	Not Detected	−	−	Not Detected	−	−	Not Detected	−	Not Detected
53_CA	whole blood	March 2022	California	Control	Non-Inflammatory	NA	NA	−	Bronchopulmonary dysplasia	NEG	−	−	NEG	NEG	−	NEG	−	tilng multiplexed amplicon PCR	Not Detected	−	−	Not Detected	−	−	Not Detected	−	Not Detected
54_CA	whole blood	March 2022	California	Control	Non-Inflammatory	NA	NA	−	Abdominal pain	NEG	−	−	NEG	NEG	−	NEG	−	tilng multiplexed amplicon PCR	Not Detected	−	−	Not Detected	−	−	Not Detected	−	Not Detected
55_CA	whole blood	October 2021	Georgia	Control	Inflammatory	NA	NA	−	Osteomyelitis	NEG	−	−	NEG	NEG	−	NEG	−	tilng multiplexed amplicon PCR	Not Detected	−	−	Not Detected	−	−	Not Detected	−	Not Detected
56_GA	whole blood	November 2021	Georgia	Control	Inflammatory	NA	NA	−	Sepsis	NEG	−	−	NEG	NEG	−	NEG	−	tilng multiplexed amplicon PCR	Not Detected	−	−	Not Detected	−	−	Not Detected	−	Not Detected
57_GA	whole blood	July 2021	Georgia	Control	Non-Inflammatory	NA	NA	−	Healthy volunteer donor	NEG	−	−	NEG	NEG	−	NEG	−	tilng multiplexed amplicon PCR	Not Detected	−	−	Not Detected	−	−	Not Detected	−	Not Detected
58_GA	whole blood	July 2021	Georgia	Control	Non-Inflammatory	NA	NA	−	Healthy volunteer donor	NEG	−	−	NEG	NEG	−	NEG	−	tilng multiplexed amplicon PCR	Not Detected	−	−	Not Detected	−	−	Not Detected	−	Not Detected
59_GA	whole blood	July 2021	Georgia	Control	Non-Inflammatory	NA	NA	−	Healthy volunteer donor	NEG	−	−	NEG	NEG	−	NEG	−	tilng multiplexed amplicon PCR	Not Detected	−	−	Not Detected	−	−	Not Detected	−	Not Detected
60_GA	whole blood	July 2021	Georgia	Control	Non-Inflammatory	NA	NA	−	Healthy volunteer donor	NEG	−	−	NEG	NEG	−	POS	38.72	tilng multiplexed amplicon PCR	Not Detected	−	−	Not Detected	−	−	Not Detected	−	Not Detected
61_GA	whole blood	July 2021	Georgia	Control	Non-Inflammatory	NA	NA	−	Healthy volunteer donor	NEG	−	−	NEG	NEG	−	NEG	−	tilng multiplexed amplicon PCR	Not Detected	−	−	Not Detected	−	−	Not Detected	−	Not Detected
62_GA	whole blood	September 2021	Georgia	Control	Non-Inflammatory	NA	NA	−	Healthy volunteer donor	NEG	−	−	NEG	NEG	−	NEG	−	tilng multiplexed amplicon PCR	Not Detected	−	−	Not Detected	−	−	Not Detected	−	Not Detected
